# Compound heterozygous mutations in the kinase domain of IKKα lead to immunodeficiency and immune dysregulation

**DOI:** 10.1101/2024.05.17.24307356

**Authors:** Quentin Riller, Boris Sorin, Charline Courteille, Duong Ho-Nhat, Tom Le Voyer, Jean-Christophe Debray, Marie-Claude Stolzenberg, Olivier Pellé, Thomas Becquard, María Rodrigo Riestra, Laureline Berteloot, Mélanie Migaud, Laure Delage, Marie Jeanpierre, Charlotte Boussard, Camille Brunaud, Aude Magérus, Victor Michel, Camille Roux, Capucine Picard, Cécile Masson, Christine Bole-Feysot, Nicolas Cagnard, Aurélien Corneau, Isabelle Meyts, Véronique Baud, Jean-Laurent Casanova, Alain Fischer, Emmanuel Dejardin, Anne Puel, Cécile Boulanger, Bénédicte Neven, Frédéric Rieux-Laucat

## Abstract

IKKα, encoded by *CHUK*, is crucial in the non-canonical NF-κB pathway and part of the IKK complex activating the canonical pathway alongside IKKβ. Absence of IKKα cause fetal encasement syndrome in human, fatal in utero, while an impaired IKKα-NIK interaction was reported in a single patient and cause combined immunodeficiency. Here, we describe compound heterozygous variants in the kinase domain of IKKα in a female patient with hypogammaglobulinemia, recurrent lung infections, and Hay-Wells syndrome-like features. We showed that both variants were loss-of-function. Non-canonical NF-κB activation was profoundly diminished in stromal and immune cells while the canonical pathway was partially impaired. Reintroducing wild-type *CHUK* restored non-canonical NF-κB activation. The patient had neutralizing autoantibodies against type I IFN, akin to non-canonical NF-κB pathway deficiencies. Thus, this is the first case of bi-allelic *CHUK* mutations disrupting IKKα kinase function, broadening non-canonical NF-κB defect understanding and suggesting IKKα’s role in canonical NF-κB target gene expression in human.
