## Supplementary Table 2 for "Compound heterozygous mutations in the kinase domain of IKKα lead to immunodeficiency and immune dysregulation"

### Sheet: Feuil1
	0-5 months (normal values for age)	6-8 months (normal values for age)	1-2 years (normal values for age)	2-3 years (normal values for age)	4-5 years (normal values for age)	7-9 years (normal values for age)	10-12 years (normal values for age)
Lymphocyte count/ul	-	-	-	-	-	2927 (1340-3950/ul)	3867
CD3+ T cells (% lymphocytes)	82 (62.6-84.4%)	77 (62.6-84.4%)	85 (62.6-84.4%)	79 (62.6-84.4%)	89 (62.6-84.4%)	93.99 (55-78%)	96 (60-76%)
CD4+ T cells (% lymphocytes)	68 (32,6 - 51,5 %)	67 (32,6 - 51,5 %)	71 (32,6 - 51,5 %)	67 (32,6 - 51,5 %)	64 (32,6 - 51,5 %)	63.58 (27-53%)	61 (31-47%)
CD8+ T cells (% lymphocytes)	14	9	13	12	24	27.80 (19-34%)	33 (18-35%)
CD4/CD8 ratio	4.85714	7.44444	5.46154	5.58333	2.66667	2.28571	1.84848
CD19+ B cells (% lymphocytes)	-	-	-	-	-	3.41 (10-31%)	2 (4.8-24.3%)
CD19+CD27+ memory B cells (%CD19+)	-	-	-	-	-	3.5	3
CD19+CD27+IgD- switched memory B cells (%CD19+)	-	-	-	-	-	2.3	1 (3-21.1%)
CD19+CD27+IgD+ non-switched memory B cells (%CD19+)	-	-	-	-	-	1.6	1 (4.4 20.5%)
Transitional B cells	-	-	-	-	-	36.9	-
CD3-CD16+CD56+ NK cells (% lymphocytes)	-	-	-	-	-	1.84 (4-26%)	2 (4-17)
CD3+CD16+CD56+ NK T cells (% lymphocytes)	-	-	-	-	-	1.72	-
TCR gamma-delta (% lymphocytes)	-	-	-	-	-	0.73	-
CD4+HLA-DR+ (% CD3+CD+4+)	-	-	-	-	-	5.95	-
CD8+HLA-DR+ (%CD3+CD8+)	-	-	-	-	-	19.68	-
CD4+CD45RA+ naive (% CD3+CD4+)	-	-	-	-	-	74.55	83 (58-70)
CD4+CD45RO+ memory (% CD3+CD4+)	-	-	-	-	-	17.40	17
CD4+CD25+CD127low Tregs (%CD3+CD4+)	-	-	-	-	-	1.2	-
CD4+CD25+ (%CD3+CD4+)	-	-	-	-	-	27.62	-
CD8+CD45RA+ naive (%CD3+CD8+)	-	-	-	-	-	72.29	60 (52-68%)
CD8+CD45RO+ (%CD3+CD8+)	-	-	-	-	-	21.02	31.9
IgG, g/L	1.03 (5-11 g/L)	Under immunoglobulin replacement therapy
IgA, g/L (normal 0,5-2)	0.57 (0.2-1 g/L)	Under immunoglobulin replacement therapy
IgM, g/L	0.17 (0.3-2 g/L)	Low	Low	Low	Low	Low	Low
